# The accuracy of polygenic score models for anthropometric traits and Type II Diabetes in the Native Hawaiian Population

**DOI:** 10.1101/2023.12.25.23300499

**Authors:** Ying-Chu Lo, Tsz Fung Chan, Soyoung Jeon, Gertraud Maskarinec, Kekoa Taparra, Nathan Nakatsuka, Mingrui Yu, Chia-Yen Chen, Yen-Feng Lin, Lynne R. Wilkens, Loic Le Marchand, Christopher A. Haiman, Charleston W.K. Chiang

## Abstract

Polygenic scores (PGS) are promising in stratifying individuals based on the genetic susceptibility to complex diseases or traits. However, the accuracy of PGS models, typically trained in European- or East Asian-ancestry populations, tend to perform poorly in other ethnic minority populations, and their accuracies have not been evaluated for Native Hawaiians. Using body mass index, height, and type-2 diabetes as examples of highly polygenic traits, we evaluated the prediction accuracies of PGS models in a large Native Hawaiian sample from the Multiethnic Cohort with up to 5,300 individuals. We evaluated both publicly available PGS models or genome-wide PGS models trained in this study using the largest available GWAS. We found evidence of lowered prediction accuracies for the PGS models in some cases, particularly for height. We also found that using the Native Hawaiian samples as an optimization cohort during training did not consistently improve PGS performance. Moreover, even the best performing PGS models among Native Hawaiians would have lowered prediction accuracy among the subset of individuals most enriched with Polynesian ancestry. Our findings indicate that factors such as admixture histories, sample size and diversity in GWAS can influence PGS performance for complex traits among Native Hawaiian samples. This study provides an initial survey of PGS performance among Native Hawaiians and exposes the current gaps and challenges associated with improving polygenic prediction models for underrepresented minority populations.
