## Supplemental table1-4 for "The accuracy of polygenic score models for anthropometric traits and Type II Diabetes in the Native Hawaiian Population"

### Sheet: Table S1
GWAS	model parameter	optimization cohort	# of SNPs	R2	Approach
BBJ-BMI	0.018_0.1061_nosparse	J	929812	0.0592	LDpred2
BBJ-BMI	500_0.01_0.2	J	11976	0.0388	C+T
BBJ+TWB-BMI	0.18_0.2442_sparse	J	252158	0.0705	LDpred2
BBJ+TWB-BMI	500_1e-5_0.005	J	570	0.0382	C+T
META-BMI	0.42_0.0618_sparse	J	1019985	0.0452	LDpred2
META-BMI	500_5e-4_0.2	J	50359	0.0311	C+T
UKB+GIANT-BMI	0.32_0.0124_sparse	W	20345	0.0207	LDpred2
UKB+GIANT-BMI	500_0.1_0.2	W	69219	0.0883	C+T
META-BMI	0.24_0.0772_sparse	W	1100019	0.104	LDpred2
META-BMI	500_5e-5_0.1	W	6774	0.0494	C+T
BBJ-HEIGHT	0.13_0.2575_sparse	J	1003624	0.253	LDpred2
BBJ-HEIGHT	500_1e-4_0.2	J	8754	0.167	C+T
BBJ+TWB-HEIGHT	0.32_0.463_sparse	J	252158	0.236	LDpred2
BBJ+TWB-HEIGHT	500_5e-5_0.2	J	4427	0.22	C+T
META-HEIGHT	beta_inf	J	1019985	0.0151	LDpred2
META-HEIGHT	500_5e-4_0.2	J	112545	0.199	C+T
UKB+GIANT-HEIGHT	1_0.2699_sparse	W	911149	0.299	LDpred2
UKB+GIANT-HEIGHT	500_5e-4_0.1	W	16098	0.328	C+T
META-HEIGHT	0.75_0.1367_sparse	W	1099767	0.286	LDpred2
META-HEIGHT	500_5e-5_0.2	W	27137	0.277	C+T
BBJ-T2D	0.024_0.0248_sparse	J	1000668	0.0204	LDpred2
BBJ-T2D	500_5e-6_0.2	J	482	0.0127	C+T
UKB-T2D	0.024_0.0469_sparse	W	1082561	0.0313	LDpred2
UKB-T2D	250_5e-4_0.1	W	5150	0.03	C+T
META-T2D	0.24_0.0594_sparse	J	1001979	0.0376	LDpred2
META-T2D	250_1e-6_0.2	J	3401	0.018	C+T
META-T2D	0.032_0.0731_sparse	W	1082560	0.0464	LDpred2
META-T2D	250_5e-4_0.1	W	6496	0.0359	C+T
Table S1. Parameters of the best genomic PGS models in Design I.
For each combination of complex trait, GWAS dataset, and optimization cohort, this table lists the model parameters and performance (in the optimization cohort) for the best genomic PGS model. To optimize, each combination of trait and GWAS was evaluated in a grid-like search in the optimization cohort, with the best performing model among the candidate 128 C+T models and 103 LDpred2 models. Acro…

### Sheet: Table S2
GWAS	model parameter	optimization cohort	# of SNPs	R2	Approach
BBJ-BMI	0.056_0.0608_nosparse	NH	930057	0.05	LDpred
BBJ-BMI	250_0.05_0.2	NH	41449	0.02	C+T
UKB+GIANT-BMI	beta_inf	NH	912079	0	LDpred
UKB+GIANT-BMI	250_0.2_0.005	NH	24340	0.05	C+T
BBJ+TWB-BMI	0.32_0.145_sparse	NH	254240	0.04	LDpred
BBJ+TWB-BMI	500_5e-7_0.1	NH	391	0.04	C+T
META-BMI	beta_inf	NH	1104240	0.02	LDpred
META-BMI	500_5e-8_0.005	NH	868	0.04	C+T
BBJ-HEIGHT	0.75_0.1595_sparse	NH	1035860	0	LDpred
BBJ-HEIGHT	500_1e-7_0.005	NH	1190	0.08	C+T
EUR_HEIGHT	beta_inf	NH	905190	0	LDpred
UKB+GIANT-HEIGHT	500_1e-3_0.1	NH	21523	0.18	C+T
BBJ+TWB-HEIGHT	beta_inf	NH	254240	0	Ldpred
BBJ+TWB-HEIGHT	500_5e-4_0.2	NH	9825	0.08	C+T
META-HEIGHT	beta_inf	NH	1104241	0	LDpred
META-HEIGHT	500_5e-8_0.01	NH	3444	0.14	C+T
BBJ-T2D	0.032_0.0154_sparse	NH	1076514	0.01	LDpred
BBJ-T2D	500_1e-7_0.005	NH	144	0	C+T
UKB-T2D	0.13_0.0268_sparse	NH	1084778	0.04	LDpred
UKB-T2D	250_1e-7_0.01	NH	400	0.03	C+T
META-T2D	0.24_0.0437_sparse	NH	1084777	0.04	LDpred
META-T2D	250_0.005_0.2	NH	22840	0.02	C+T
Table S2. Parameters of optimal genomic PGS models when optimized in MEC-NH (Design II).
As is the case for Table S1, but the optimization cohort is in MEC-NH in each case.

### Sheet: Table S3
Journal	Date	Traits	Cohort	population size	SNPs	Genome built	Article
Nature Genetics	2017	BMI	JAPAN biobank (BBJ)	BioBank JAPAN:173,430 (158,284 individuals for BMI study)	5845707	Hg19	Genome-wide association study identifies 112 new loci for body mass index in the JAPANanese population
Nature	2018	BMI/height	UK biobank (UKB)	UK Biobank:∼700000	BMI: 2,330,266 height:2,328,024	Hg19	Meta-analysis of genome-wide association studies for height and body mass index in ∼700000 individuals of European ancestry
Nature Genetics	2021	BMI/height	META	BioBank JAPAN (n = 179,000),UK Biobank and FinnGen (ntotal = 628,000)	BMI-EAS:16,564,533 BMI-EUR:16,564,756 height-EAS:16,564,640 height-EUR:16,564,863	Hg19	A cross-population atlas of genetic associations for 220 human phenotypes
Nature Genetics	2019	height	JAPAN biobank (BBJ)	JAPAN:191,787 (159,095)	18173617	Hg19	Characterizing rare and low-frequency height-associated variants in the JAPANanese population
Nature Genetics	2022	T2D	DIAMANTE(EAS/EUR/META)	180,834 T2D cases and 1,159,055 controls (effective sample size 492,191) across five ancestry groups: European ancestry (51.1% of the total effective sample size); East Asian ancestry (28.4%); South Asian ancestry (8.3%); African ancestry, including recently admixed African American populations (6.6%); and Hispanic individuals with recent admixture of American, African, and European ancestry (5.6…	T2D-EAS:9,016,499; T2D-META-EAS:10,352,620 T2D-EUR:10,352,709 T2D-META-EUR:10,352,707	Hg19	Multi-ancestry genetic study of type 2 diabetes highlights the power of diverse populations for discovery and translation
NA	NA	BMI/height	BBJ+TWB	BBJ+TWB: n =102,900	BMI: 6877464 height:6877509	Hg19	NA
Table S3. Details of GWAS summary statistics and references used in this study.
This table provides the overview of GWAS datasets used in this study, including the data resources, cohort, SNPs, genome built, and population size.

### Sheet: Table S4
Journal	Date	Article	Trait	GWAS/ Score training	Data avaliability
Genet Med	2016	Personalized risk prediction for type 2 diabetes: the potential of genetic risk scores	T2D	European 69,033 individuals	https://www.pgscatalog.org/score/PGS000020/
Nature Genetics	2018	Fine-mapping type 2 diabetes loci to single-variant resolution using high-density imputation and islet-specific epigenome map	T2D	European, African American or Afro-Caribbean, East Asian, Hispanic or Latin American, South Asian 455,313 individuals	https://www.pgscatalog.org/score/PGS000036/
Nature Medicine	2020	Polygenic and clinical risk scores and their impact on age at onset and prediction of cardiometabolic diseases and common cancers	T2D	European 898,130 individuals	https://www.pgscatalog.org/score/PGS000330/
Nature Metabolism	2021	Integrative analysis of the plasma proteome and polygenic risk of cardiometabolic diseases	T2D	European 298,957 individuals	https://www.pgscatalog.org/score/PGS000729/
HGG Advances	2021	Genetic discovery and risk characterization in type 2 diabetes across diverse populations	T2D	European 1,114,458 individuals	https://www.pgscatalog.org/score/PGS000805/
HGG Advances	2021	Genetic discovery and risk characterization in type 2 diabetes across diverse populations	T2D	East Asian,South Asian 216,287 individuals	https://www.pgscatalog.org/score/PGS000807/
HGG Advances	2022	Genetic discovery and risk characterization in type 2 diabetes across diverse populations	T2D	Mostly EUR (META)	https://www.pgscatalog.org/score/PGS000804/
Circ Genome Precis Med	2021	Interactions Between Enhanced Polygenic Risk Scores and Lifestyle for Cardiovascular Disease, Diabetes, and Lipid Levels	T2D	European 159,208 individuals	https://www.pgscatalog.org/score/PGS001357/
Human Genetics	2022	Portability of 245 polygenic scores when derived from the UK Biobank and applied to 9 ancestry groups from the same cohort	T2D	European 391,124 individuals	https://www.pgscatalog.org/score/PGS001818/
Cell Genomics	2022	Genome-wide risk prediction of common diseases across ancestries in one million people	T2D	European 159,208 individuals	https://www.pgscatalog.org/score/PGS002243/
Human Genetics	2022	Portability of 245 polygenic scores when derived from the UK Biobank and applied to 9 ancestry groups from the same cohort	HEIGHT	European 391,124 individuals	https://www.pgscatalog.org/score/PGS002146/
Circ Genome Precis Med	2022	Genetic Risk Scores for Complex Disease Traits in Youth	HEIGHT	European 456,426 individual, NR 237,103 individuals	https://www.pgscatalog.org/score/PGS000297/
JCEM	2021	A Polygenic Risk Score to Predict Future Adult Short Stature Among Children	HEIGHT	European 354,058 individuals 46.0 % Male samples	https://www.pgscatalog.org/score/PGS000758/
AJHG	2022	Portability of 245 polygenic scores when derived from the UK Biobank and applied to 9 ancestry groups from the same cohort	HEIGHT	European 391,124 individuals	https://www.pgscatalog.org/score/PGS001929/
Circ Genom Precis Med.	2020	Genetic Risk Scores for Complex Disease Traits in Youth	BMI	456,426 individuals EUR; 224,849 individuals NR	https://www.pgscatalog.org/score/PGS000298/
BMJ	2020	Use of genetic variation to separate the effects of early and later life adiposity on disease risk: mendelian randomisation study	BMI	453,169 individuals EUR	https://www.pgscatalog.org/score/PGS000717/
Front Genet	2019	The Challenge of Stratifying Obesity: Attempts in the Quebec Family Study	BMI	884,136 individuals META	https://www.pgscatalog.org/score/PGS000770/
Communications Medicine	2021	Understanding genetic risk factors for common side effects of antidepressant medications	BMI	224,849 individuals NR; 456,426 individuals EUR	https://www.pgscatalog.org/score/PGS000910/
Plos One	2021	Non-linear interaction between physical activity and polygenic risk score of body mass index in Danish and Russian populations	BMI	224,849 individuals NR; 456,426 individuals EUR	https://www.pgscatalog.org/score/PGS000921/
Am J Hum Genet	2022	Portability of 245 polygenic scores when derived from the UK Biobank and applied to 9 ancestry groups from the same cohort	BMI	391,124 individuals EUR	https://www.pgscatalog.org/score/PGS001825/
Am J Hum Genet	2022	Portability of 245 polygenic scores when derived from the UK Biobank and applied to 9 ancestry groups from the same cohort	BMI	391,124 individuals EUR	https://www.pgscatalog.org/score/PGS001943/
Am J Hum Genet	2022	Portability of 245 polygenic scores when derived from the UK Biobank and applied to 9 ancestry groups from the same cohort	BMI	391,124 individuals EUR	https://www.pgscatalog.org/score/PGS002033/
Am J Hum Genet	2022	Portability of 245 polygenic scores when derived from the UK Biobank and applied to 9 ancestry groups from the same cohort	BMI	391,124 individuals EUR	https://www.pgscatalog.org/score/PGS002161/
BMC Medicine	2022	Interaction of obesity polygenic score with lifestyle risk factors in an electronic health record biobank	BMI	236,781 individuals EUR;887 individuals African American or Afro-Caribbean;1,276 individuals Hispanic or Latin American	https://www.pgscatalog.org/score/PGS002251/
BJM	2020	Use of genetic variation to separate the effects of early and later life adiposity on disease risk: mendelian randomisation study	BMI	European 453169 individuals	https://www.pgscatalog.org/score/PGS000716/
Table S4. Additional information of PGS models from PGS catalog evaluated in this study
This table provides the references and additional information for the 39 PGS models included in this study.
